# Transcriptional profiles predict treatment outcome in patients with tuberculosis and diabetes at diagnosis and at two weeks after initiation of anti-tuberculosis treatment

**DOI:** 10.1101/2022.02.08.22269796

**Authors:** Cassandra L.R. van Doorn, Clare Eckold, Katharina Ronacher, Rovina Ruslami, Suzanne van Veen, Ji-Sook Lee, Vinod Kumar, Sarah Kerry-Barnard, Stephanus T. Malherbe, Léanie Kleynhans, Kim Stanley, Philip C. Hill, Simone A. Joosten, Reinout van Crevel, Cisca Wijmenga, Julia A. Critchley, Gerhard Walzl, Bachti Alisjahbana, Mariëlle C. Haks, Hazel M. Dockrell, Tom H. M. Ottenhoff, Eleonora Vianello, Jacqueline M. Cliff, the TANDEM Consortium

## Abstract

**Background:** Globally, the anti-tuberculosis (TB) treatment success rate is approximately 85%, with treatment failure, relapse and death occurring in a significant proportion of pulmonary TB patients. Treatment success is lower among people with diabetes mellitus (DM). Predicting treatment failure early after diagnosis would allow early treatment adaptation and may improve global TB control.

**Methods:** Samples were collected in a longitudinal cohort study of adult TB patients with or without concomitant DM from South Africa and Indonesia to characterize whole blood transcriptional profiles before and during anti-TB treatment, using unbiased RNA-Seq and targeted gene dcRT-MLPA.

**Findings:** We report differences in whole blood transcriptome profiles, which were observed before initiation of treatment and throughout treatment, between patients with a good versus poor anti-TB treatment outcome. An eight-gene and a 22-gene blood transcriptional signature distinguished patients with a good treatment outcome from patients with a poor treatment outcome at diagnosis (AUC=0·815) or two weeks (AUC=0·834) after initiation of anti-TB treatment, respectively. High accuracy was obtained by cross-validating this signature in an external cohort (AUC=0·749).

**Interpretation:** These findings suggest that transcriptional profiles can be used as a prognostic biomarker for treatment failure and success, even in patients with concomitant DM.

**Funding:** The research leading to these results, as part of the TANDEM Consortium, received funding from the European Community’s Seventh Framework Programme (FP7/2007-2013 Grant Agreement No. 305279) and the Netherlands Organization for Scientific Research (NWO-TOP Grant Agreement No. 91214038).
