## Supplementary Table S2 for "Transcriptional profiles predict treatment outcome in patients with tuberculosis and diabetes at diagnosis and at two weeks after initiation of anti-tuberculosis treatment"

### Sheet: outcome_SUN_grp_cluster1
Supplementary Table S2. Gene identities in each cluster - South Africa
Row.names	msp.cluster2.outcome.sun.grp.cut	tx_biotype	gene_name
ENSG00000007312	1	protein_coding	CD79B
ENSG00000012124	1	protein_coding	CD22
ENSG00000076604	1	protein_coding	TRAF4
ENSG00000083454	1	protein_coding	P2RX5
ENSG00000095585	1	protein_coding	BLNK
ENSG00000100721	1	protein_coding	TCL1A
ENSG00000103365	1	protein_coding	GGA2
ENSG00000103647	1	protein_coding	CORO2B
ENSG00000104921	1	protein_coding	FCER2
ENSG00000105369	1	protein_coding	CD79A
ENSG00000112149	1	protein_coding	CD83
ENSG00000119866	1	protein_coding	BCL11A
ENSG00000128218	1	protein_coding	VPREB3
ENSG00000132185	1	protein_coding	FCRLA
ENSG00000134061	1	protein_coding	CD180
ENSG00000136573	1	protein_coding	BLK
ENSG00000137101	1	protein_coding	CD72
ENSG00000157734	1	retained_intron	SNX22
ENSG00000159958	1	protein_coding	TNFRSF13C
ENSG00000160223	1	protein_coding	ICOSLG
ENSG00000165905	1	protein_coding	GYLTL1B
ENSG00000167483	1	protein_coding	FAM129C
ENSG00000168081	1	protein_coding	PNOC
ENSG00000177455	1	protein_coding	CD19
ENSG00000185567	1	retained_intron	AHNAK2
ENSG00000187912	1	protein_coding	CLEC17A
ENSG00000188822	1	protein_coding	CNR2
ENSG00000200087	1	snoRNA	SNORA73B
ENSG00000204252	1	protein_coding	HLA-DOA
ENSG00000221968	1	protein_coding	FADS3
ENSG00000227632	1	unprocessed_pseudogene	AC018804.6
ENSG00000228495	1	lincRNA	LINC01013
ENSG00000241106	1	nonsense_mediated_decay	HLA-DOB
ENSG00000254030	1	IG_C_pseudogene	IGLC5
ENSG00000257275	1	antisense	RP11-164H13.1
ENSG00000260655	1	lincRNA	CTA-250D10.23
ENSG00000269404	1	protein_coding	SPIB

### Sheet: cluster 2
Row.names	msp.cluster2.outcome.sun.grp.cut	tx_biotype	gene_name
ENSG00000007402	2	protein_coding	CACNA2D2
ENSG00000011275	2	protein_coding	RNF216
ENSG00000058453	2	processed_transcript	CROCC
ENSG00000067840	2	protein_coding	PDZD4
ENSG00000077044	2	protein_coding	DGKD
ENSG00000084463	2	protein_coding	WBP11
ENSG00000089154	2	protein_coding	GCN1L1
ENSG00000100445	2	retained_intron	SDR39U1
ENSG00000101665	2	protein_coding	SMAD7
ENSG00000104731	2	processed_transcript	KLHDC4
ENSG00000105426	2	processed_transcript	PTPRS
ENSG00000115053	2	protein_coding	NCL
ENSG00000125740	2	protein_coding	FOSB
ENSG00000126351	2	protein_coding	THRA
ENSG00000136878	2	processed_transcript	USP20
ENSG00000139641	2	protein_coding	ESYT1
ENSG00000140320	2	protein_coding	BAHD1
ENSG00000141736	2	protein_coding	ERBB2
ENSG00000143842	2	processed_transcript	SOX13
ENSG00000146122	2	protein_coding	DAAM2
ENSG00000149294	2	processed_transcript	NCAM1
ENSG00000149527	2	protein_coding	PLCH2
ENSG00000164002	2	protein_coding	EXO5
ENSG00000167972	2	protein_coding	ABCA3
ENSG00000168096	2	retained_intron	ANKS3
ENSG00000172508	2	processed_transcript	CARNS1
ENSG00000188322	2	protein_coding	SBK1
ENSG00000197471	2	protein_coding	SPN
ENSG00000198668	2	protein_coding	CALM1
ENSG00000198821	2	processed_transcript	CD247
ENSG00000211689	2	TR_C_gene	TRGC1
ENSG00000258602	2	lincRNA	RP11-7F17.7

### Sheet: cluster 3
Row.names	msp.cluster2.outcome.sun.grp.cut	tx_biotype	gene_name
ENSG00000007968	3	protein_coding	E2F2
ENSG00000106078	3	protein_coding	COBL
ENSG00000136244	3	protein_coding	IL6
ENSG00000139287	3	protein_coding	TPH2
ENSG00000149451	3	processed_transcript	ADAM33
ENSG00000152785	3	protein_coding	BMP3
ENSG00000173926	3	protein_coding	MRT3
ENSG00000176771	3	protein_coding	NCKAP5
ENSG00000179157	3	processed_pseudogene	RPS2P28
ENSG00000204178	3	protein_coding	TMEM57
ENSG00000214491	3	protein_coding	SEC14L6
ENSG00000230542	3	lincRNA	LINC00102
ENSG00000231956	3	processed_pseudogene	HNRNPA1P9
ENSG00000248693	3	lincRNA	CTD-2023M8.1
ENSG00000248874	3	nonsense_mediated_decay	C5orf17
ENSG00000268549	3	antisense	RP11-295P9.8
ENSG00000268805	3	protein_coding	PRED57
ENSG00000270469	3	processed_pseudogene	RP11-411B10.8

### Sheet: cluster 4
Row.names	msp.cluster2.outcome.sun.grp.cut	tx_biotype	gene_name
ENSG00000034713	4	protein_coding	GABARAPL2
ENSG00000095203	4	protein_coding	EPB41L4B
ENSG00000111729	4	protein_coding	CLEC4A
ENSG00000123689	4	protein_coding	G0S2
ENSG00000135211	4	protein_coding	TMEM60
ENSG00000143162	4	processed_transcript	CREG1
ENSG00000161573	4	nonsense_mediated_decay	CCL16
ENSG00000164136	4	protein_coding	IL15
ENSG00000174099	4	protein_coding	MSRB3
ENSG00000174358	4	nonsense_mediated_decay	SLC6A19
ENSG00000183087	4	retained_intron	GAS6
ENSG00000187231	4	protein_coding	SESTD1
ENSG00000187475	4	protein_coding	HIST1H1T
ENSG00000196747	4	protein_coding	HIST1H2AI
ENSG00000198176	4	protein_coding	TFDP1
ENSG00000198355	4	protein_coding	PIM3
ENSG00000200871	4	snRNA	RNU6-810P
ENSG00000204386	4	retained_intron	NEU1
ENSG00000235169	4	protein_coding	SMIM1
ENSG00000238133	4	antisense	MLK7-AS1
ENSG00000251576	4	lincRNA	RP11-536I6.1
ENSG00000255221	4	protein_coding	CARD17

### Sheet: cluster 5
Row.names	msp.cluster2.outcome.sun.grp.cut	tx_biotype	gene_name
ENSG00000035720	5	protein_coding	STAP1
ENSG00000042980	5	protein_coding	ADAM28
ENSG00000074657	5	protein_coding	ZNF532
ENSG00000082293	5	protein_coding	COL19A1
ENSG00000091972	5	protein_coding	CD200
ENSG00000096696	5	protein_coding	DSP
ENSG00000106537	5	protein_coding	TSPAN13
ENSG00000110987	5	protein_coding	BCL7A
ENSG00000117322	5	protein_coding	CR2
ENSG00000126890	5	protein_coding	CTAG2
ENSG00000130348	5	protein_coding	QRSL1
ENSG00000132704	5	retained_intron	FCRL2
ENSG00000133056	5	protein_coding	PIK3C2B
ENSG00000133424	5	protein_coding	LARGE
ENSG00000133740	5	protein_coding	E2F5
ENSG00000140391	5	protein_coding	TSPAN3
ENSG00000144218	5	protein_coding	AFF3
ENSG00000147041	5	protein_coding	SYTL5
ENSG00000152689	5	protein_coding	RASGRP3
ENSG00000152894	5	protein_coding	PTPRK
ENSG00000153064	5	processed_transcript	BANK1
ENSG00000156738	5	protein_coding	MS4A1
ENSG00000163534	5	processed_transcript	FCRL1
ENSG00000163617	5	protein_coding	KIAA1407
ENSG00000164330	5	retained_intron	EBF1
ENSG00000166949	5	protein_coding	SMAD3
ENSG00000171766	5	protein_coding	GATM
ENSG00000184226	5	protein_coding	PCDH9
ENSG00000185666	5	protein_coding	SYN3
ENSG00000187621	5	retained_intron	TCL6
ENSG00000196092	5	protein_coding	PAX5
ENSG00000227124	5	processed_transcript	ZNF717
ENSG00000236901	5	sense_intronic	MIR600HG
ENSG00000243156	5	protein_coding	MICAL3
ENSG00000247982	5	lincRNA	LINC00926
ENSG00000255151	5	unprocessed_pseudogene	GLYATL1P3
ENSG00000266408	5	miRNA	AL122127.4

### Sheet: cluster 6
Row.names	msp.cluster2.outcome.sun.grp.cut	tx_biotype	gene_name
ENSG00000047578	6	retained_intron	KIAA0556
ENSG00000051620	6	protein_coding	HEBP2
ENSG00000073331	6	processed_transcript	ALPK1
ENSG00000074803	6	nonsense_mediated_decay	SLC12A1
ENSG00000090382	6	protein_coding	LYZ
ENSG00000096060	6	protein_coding	FKBP5
ENSG00000100504	6	protein_coding	PYGL
ENSG00000110060	6	protein_coding	PUS3
ENSG00000117601	6	protein_coding	SERPINC1
ENSG00000122025	6	protein_coding	FLT3
ENSG00000131061	6	protein_coding	ZNF341
ENSG00000138185	6	protein_coding	ENTPD1
ENSG00000140455	6	protein_coding	USP3
ENSG00000141012	6	protein_coding	GALNS
ENSG00000155659	6	protein_coding	VSIG4
ENSG00000160796	6	protein_coding	NBEAL2
ENSG00000165626	6	processed_transcript	BEND7
ENSG00000167207	6	processed_transcript	NOD2
ENSG00000169896	6	protein_coding	ITGAM
ENSG00000188897	6	protein_coding	CTD-3088G3.8
ENSG00000215196	6	antisense	AC091878.1
ENSG00000223799	6	antisense	IL10RB-AS1
ENSG00000224203	6	unprocessed_pseudogene	RPS23P10
ENSG00000230724	6	lincRNA	LINC01001
ENSG00000233077	6	lincRNA	RP11-290F20.2
ENSG00000237683	6	protein_coding	AL627309.1
ENSG00000239265	6	antisense	CLRN1-AS1
ENSG00000241527	6	unitary_pseudogene	CA15P1
ENSG00000259182	6	lincRNA	RP11-424I19.2
ENSG00000260359	6	lincRNA	RP11-4F5.2
ENSG00000261015	6	sense_overlapping	RP1-90J20.11
ENSG00000261373	6	antisense	VPS9D1-AS1
ENSG00000261884	6	retained_intron	CTC-479C5.12
ENSG00000272782	6	antisense	RP4-607J23.2

### Sheet: cluster 7
Row.names	msp.cluster2.outcome.sun.grp.cut	tx_biotype	gene_name
ENSG00000065328	7	protein_coding	MCM10
ENSG00000088325	7	protein_coding	TPX2
ENSG00000089685	7	protein_coding	BIRC5
ENSG00000090889	7	protein_coding	KIF4A
ENSG00000093009	7	protein_coding	CDC45
ENSG00000094804	7	protein_coding	CDC6
ENSG00000109805	7	protein_coding	NCAPG
ENSG00000117399	7	protein_coding	CDC20
ENSG00000117724	7	processed_transcript	CENPF
ENSG00000118193	7	protein_coding	KIF14
ENSG00000121152	7	protein_coding	NCAPH
ENSG00000126787	7	protein_coding	DLGAP5
ENSG00000129195	7	protein_coding	FAM64A
ENSG00000131747	7	protein_coding	TOP2A
ENSG00000142945	7	protein_coding	KIF2C
ENSG00000143476	7	protein_coding	DTL
ENSG00000148773	7	protein_coding	MKI67
ENSG00000157456	7	protein_coding	CCNB2
ENSG00000162063	7	nonsense_mediated_decay	CCNF
ENSG00000166803	7	protein_coding	KIAA0101
ENSG00000166851	7	retained_intron	PLK1
ENSG00000167513	7	protein_coding	CDT1
ENSG00000167900	7	protein_coding	TK1
ENSG00000171848	7	protein_coding	RRM2
ENSG00000184661	7	protein_coding	CDCA2
ENSG00000186185	7	protein_coding	KIF18B
ENSG00000189057	7	protein_coding	FAM111B
ENSG00000237649	7	protein_coding	KIFC1

### Sheet: cluster 8
Row.names	msp.cluster2.outcome.sun.grp.cut	tx_biotype	gene_name
ENSG00000103375	8	protein_coding	AQP8
ENSG00000103723	8	protein_coding	AP3B2
ENSG00000145002	8	protein_coding	FAM86B2
ENSG00000166033	8	protein_coding	HTRA1
ENSG00000204616	8	retained_intron	TRIM31
ENSG00000216813	8	processed_pseudogene	RP11-812I20.2
ENSG00000223965	8	processed_pseudogene	ZNF587P1
ENSG00000241294	8	IG_V_gene	IGKV2-24
ENSG00000253111	8	lincRNA	RP11-136O12.2
ENSG00000255524	8	protein_coding	NPIPB8
ENSG00000262500	8	processed_pseudogene	RP11-259G18.2

### Sheet: cluster 9
Row.names	msp.cluster2.outcome.sun.grp.cut	tx_biotype	gene_name
ENSG00000105419	9	retained_intron	MEIS3
ENSG00000164100	9	retained_intron	NDST3
ENSG00000169575	9	protein_coding	VPREB1
ENSG00000214401	9	antisense	KANSL1-AS1
ENSG00000228981	9	processed_pseudogene	RP11-364L4.1
ENSG00000262539	9	processed_pseudogene	RP11-259G18.3
ENSG00000263503	9	processed_pseudogene	RP11-707O23.5
ENSG00000264070	9	processed_pseudogene	DND1P1
