## Supplementary Table S3 for "Transcriptional profiles predict treatment outcome in patients with tuberculosis and diabetes at diagnosis and at two weeks after initiation of anti-tuberculosis treatment"

### Sheet: outcome_UNPAD_grp_cluster1
Supplementary Table S3. Gene identities in each cluster - Indonesia
Row.names	msp.cluster2.outcome.unpad.grp.cut	tx_biotype	gene_name
ENSG00000005249	1	protein_coding	PRKAR2B
ENSG00000005961	1	protein_coding	ITGA2B
ENSG00000088053	1	protein_coding	GP6
ENSG00000102230	1	protein_coding	PCYT1B
ENSG00000108846	1	protein_coding	ABCC3
ENSG00000111644	1	processed_transcript	ACRBP
ENSG00000113140	1	protein_coding	SPARC
ENSG00000120885	1	protein_coding	CLU
ENSG00000124491	1	protein_coding	F13A1
ENSG00000138798	1	protein_coding	EGF
ENSG00000161911	1	protein_coding	TREML1
ENSG00000174175	1	protein_coding	SELP
ENSG00000230795	1	unprocessed_pseudogene	HLA-K
ENSG00000259207	1	protein_coding	ITGB3

### Sheet: cluster 2
Row.names	msp.cluster2.outcome.unpad.grp.cut	tx_biotype	gene_name
ENSG00000005471	2	protein_coding	ABCB4
ENSG00000007312	2	protein_coding	CD79B
ENSG00000083454	2	protein_coding	P2RX5
ENSG00000086967	2	protein_coding	MYBPC2
ENSG00000095585	2	protein_coding	BLNK
ENSG00000103647	2	protein_coding	CORO2B
ENSG00000105369	2	protein_coding	CD79A
ENSG00000106537	2	protein_coding	TSPAN13
ENSG00000128218	2	protein_coding	VPREB3
ENSG00000130787	2	retained_intron	HIP1R
ENSG00000134061	2	protein_coding	CD180
ENSG00000140391	2	protein_coding	TSPAN3
ENSG00000147535	2	protein_coding	PPAPDC1B
ENSG00000157734	2	retained_intron	SNX22
ENSG00000160683	2	protein_coding	CXCR5
ENSG00000162144	2	protein_coding	CYB561A3
ENSG00000164330	2	retained_intron	EBF1
ENSG00000165905	2	protein_coding	GYLTL1B
ENSG00000171067	2	protein_coding	C11orf24
ENSG00000176533	2	protein_coding	GNG7
ENSG00000177548	2	protein_coding	RABEP2
ENSG00000211899	2	IG_C_gene	IGHM
ENSG00000211978	2	IG_V_pseudogene	IGHV5-78
ENSG00000231486	2	processed_transcript	AC096579.7
ENSG00000241106	2	nonsense_mediated_decay	HLA-DOB
ENSG00000247982	2	lincRNA	LINC00926
ENSG00000250366	2	lincRNA	LINC00617
ENSG00000257275	2	antisense	RP11-164H13.1

### Sheet: cluster 3
Row.names	msp.cluster2.outcome.unpad.grp.cut	tx_biotype	gene_name
ENSG00000005893	3	protein_coding	LAMP2
ENSG00000050130	3	protein_coding	JKAMP
ENSG00000051382	3	protein_coding	PIK3CB
ENSG00000054523	3	protein_coding	KIF1B
ENSG00000059728	3	protein_coding	MXD1
ENSG00000069535	3	protein_coding	MAOB
ENSG00000075413	3	protein_coding	MARK3
ENSG00000079385	3	protein_coding	CEACAM1
ENSG00000080815	3	protein_coding	PSEN1
ENSG00000087237	3	protein_coding	CETP
ENSG00000096060	3	protein_coding	FKBP5
ENSG00000096063	3	protein_coding	SRPK1
ENSG00000100330	3	protein_coding	MTMR3
ENSG00000100596	3	protein_coding	SPTLC2
ENSG00000102057	3	protein_coding	KCND1
ENSG00000103642	3	protein_coding	LACTB
ENSG00000108424	3	protein_coding	KPNB1
ENSG00000112096	3	protein_coding	SOD2
ENSG00000115317	3	protein_coding	HTRA2
ENSG00000116991	3	protein_coding	SIPA1L2
ENSG00000118564	3	protein_coding	FBXL5
ENSG00000124201	3	protein_coding	ZNFX1
ENSG00000130202	3	protein_coding	PVRL2
ENSG00000131873	3	protein_coding	CHSY1
ENSG00000134571	3	protein_coding	MYBPC3
ENSG00000135677	3	protein_coding	GNS
ENSG00000135842	3	protein_coding	FAM129A
ENSG00000136040	3	protein_coding	PLXNC1
ENSG00000137757	3	nonsense_mediated_decay	CASP5
ENSG00000138613	3	protein_coding	APH1B
ENSG00000138678	3	processed_transcript	AGPAT9
ENSG00000140105	3	protein_coding	WARS
ENSG00000140455	3	protein_coding	USP3
ENSG00000141012	3	protein_coding	GALNS
ENSG00000143207	3	retained_intron	RFWD2
ENSG00000143367	3	protein_coding	TUFT1
ENSG00000143622	3	protein_coding	RIT1
ENSG00000146416	3	protein_coding	AIG1
ENSG00000148110	3	protein_coding	HIATL1
ENSG00000148841	3	protein_coding	ITPRIP
ENSG00000155097	3	protein_coding	ATP6V1C1
ENSG00000158373	3	protein_coding	HIST1H2BD
ENSG00000158406	3	protein_coding	HIST1H4H
ENSG00000158887	3	nonsense_mediated_decay	MPZ
ENSG00000160710	3	protein_coding	ADAR
ENSG00000160796	3	protein_coding	NBEAL2
ENSG00000163412	3	protein_coding	EIF4E3
ENSG00000164237	3	processed_transcript	CMBL
ENSG00000164379	3	protein_coding	FOXQ1
ENSG00000165029	3	protein_coding	ABCA1
ENSG00000165178	3	unprocessed_pseudogene	NCF1C
ENSG00000165672	3	protein_coding	PRDX3
ENSG00000168016	3	protein_coding	TRANK1
ENSG00000168610	3	protein_coding	STAT3
ENSG00000168779	3	protein_coding	SHOX2
ENSG00000169905	3	protein_coding	TOR1AIP2
ENSG00000171049	3	protein_coding	FPR2
ENSG00000171862	3	protein_coding	PTEN
ENSG00000172159	3	protein_coding	FRMD3
ENSG00000173757	3	protein_coding	STAT5B
ENSG00000176076	3	protein_coding	KCNE1L
ENSG00000177663	3	processed_transcript	IL17RA
ENSG00000180769	3	processed_transcript	WDFY3-AS2
ENSG00000184014	3	protein_coding	DENND5A
ENSG00000187037	3	processed_transcript	GPR141
ENSG00000187764	3	protein_coding	SEMA4D
ENSG00000188559	3	protein_coding	RALGAPA2
ENSG00000188786	3	protein_coding	MTF1
ENSG00000197555	3	processed_transcript	SIPA1L1
ENSG00000197903	3	protein_coding	HIST1H2BK
ENSG00000198734	3	retained_intron	F5
ENSG00000203710	3	processed_transcript	CR1
ENSG00000203814	3	protein_coding	HIST2H2BF
ENSG00000205565	3	unprocessed_pseudogene	RP11-497H16.6
ENSG00000233461	3	antisense	RP11-295G20.2
ENSG00000248166	3	processed_transcript	AC008984.2
ENSG00000250138	3	unprocessed_pseudogene	RP11-848G14.5
ENSG00000250687	3	processed_transcript	RP11-497H16.7
ENSG00000251230	3	lincRNA	RP11-701P16.5
ENSG00000254789	3	lincRNA	RP11-531H8.2
ENSG00000257335	3	protein_coding	MGAM
ENSG00000265589	3	miRNA	AL359753.1
ENSG00000267194	3	lincRNA	RP1-193H18.2
ENSG00000273133	3	antisense	RP11-799M12.2

### Sheet: cluster 4
Row.names	msp.cluster2.outcome.unpad.grp.cut	tx_biotype	gene_name
ENSG00000010327	4	protein_coding	STAB1
ENSG00000012223	4	protein_coding	LTF
ENSG00000067992	4	protein_coding	PDK3
ENSG00000069399	4	retained_intron	BCL3
ENSG00000072110	4	protein_coding	ACTN1
ENSG00000072518	4	protein_coding	MARK2
ENSG00000073009	4	protein_coding	IKBKG
ENSG00000103005	4	protein_coding	USB1
ENSG00000110876	4	protein_coding	SELPLG
ENSG00000111144	4	protein_coding	LTA4H
ENSG00000117298	4	protein_coding	ECE1
ENSG00000118113	4	protein_coding	MMP8
ENSG00000118520	4	protein_coding	ARG1
ENSG00000119535	4	protein_coding	CSF3R
ENSG00000123146	4	processed_transcript	CD97
ENSG00000123405	4	protein_coding	NFE2
ENSG00000125744	4	protein_coding	RTN2
ENSG00000128016	4	protein_coding	ZFP36
ENSG00000132109	4	protein_coding	TRIM21
ENSG00000132205	4	protein_coding	EMILIN2
ENSG00000132589	4	protein_coding	FLOT2
ENSG00000132965	4	protein_coding	ALOX5AP
ENSG00000135636	4	protein_coding	DYSF
ENSG00000136630	4	protein_coding	HLX
ENSG00000139832	4	protein_coding	RAB20
ENSG00000140564	4	protein_coding	FURIN
ENSG00000142185	4	protein_coding	TRPM2
ENSG00000146094	4	protein_coding	DOK3
ENSG00000158869	4	processed_transcript	FCER1G
ENSG00000160255	4	retained_intron	ITGB2
ENSG00000160746	4	processed_transcript	ANO10
ENSG00000160785	4	protein_coding	SLC25A44
ENSG00000162551	4	protein_coding	ALPL
ENSG00000163464	4	protein_coding	CXCR1
ENSG00000164047	4	protein_coding	CAMP
ENSG00000167105	4	protein_coding	TMEM92
ENSG00000167208	4	protein_coding	SNX20
ENSG00000169896	4	protein_coding	ITGAM
ENSG00000171777	4	protein_coding	RASGRP4
ENSG00000176788	4	protein_coding	BASP1
ENSG00000178814	4	processed_transcript	OPLAH
ENSG00000181631	4	protein_coding	P2RY13
ENSG00000184730	4	protein_coding	APOBR
ENSG00000185201	4	protein_coding	IFITM2
ENSG00000185896	4	protein_coding	LAMP1
ENSG00000188305	4	protein_coding	C19orf35
ENSG00000188404	4	protein_coding	SELL
ENSG00000197448	4	protein_coding	GSTK1
ENSG00000198355	4	protein_coding	PIM3
ENSG00000198925	4	nonsense_mediated_decay	ATG9A
ENSG00000205155	4	protein_coding	PSENEN
ENSG00000213903	4	protein_coding	LTB4R
ENSG00000225873	4	lincRNA	LINC00694
ENSG00000231925	4	protein_coding	TAPBP
ENSG00000235750	4	protein_coding	KIAA0040
ENSG00000236675	4	unprocessed_pseudogene	MTX1P1
ENSG00000248996	4	antisense	RP11-1334A24.6

### Sheet: cluster 5
Row.names	msp.cluster2.outcome.unpad.grp.cut	tx_biotype	gene_name
ENSG00000011275	5	protein_coding	RNF216
ENSG00000043143	5	protein_coding	JADE2
ENSG00000047849	5	protein_coding	MAP4
ENSG00000055483	5	nonsense_mediated_decay	USP36
ENSG00000071205	5	retained_intron	ARHGAP10
ENSG00000072736	5	retained_intron	NFATC3
ENSG00000073849	5	protein_coding	ST6GAL1
ENSG00000076554	5	protein_coding	TPD52
ENSG00000076555	5	protein_coding	ACACB
ENSG00000088808	5	nonsense_mediated_decay	PPP1R13B
ENSG00000091181	5	protein_coding	IL5RA
ENSG00000099381	5	protein_coding	SETD1A
ENSG00000100425	5	nonsense_mediated_decay	BRD1
ENSG00000100722	5	protein_coding	ZC3H14
ENSG00000101096	5	protein_coding	NFATC2
ENSG00000101391	5	protein_coding	CDK5RAP1
ENSG00000105176	5	protein_coding	URI1
ENSG00000105576	5	protein_coding	TNPO2
ENSG00000107485	5	processed_transcript	GATA3
ENSG00000113838	5	protein_coding	TBCCD1
ENSG00000114423	5	protein_coding	CBLB
ENSG00000114861	5	protein_coding	FOXP1
ENSG00000118971	5	protein_coding	CCND2
ENSG00000120253	5	protein_coding	NUP43
ENSG00000126464	5	protein_coding	PRR12
ENSG00000126705	5	protein_coding	AHDC1
ENSG00000128928	5	protein_coding	IVD
ENSG00000129197	5	protein_coding	RPAIN
ENSG00000130348	5	protein_coding	QRSL1
ENSG00000130649	5	protein_coding	CYP2E1
ENSG00000133740	5	protein_coding	E2F5
ENSG00000135801	5	protein_coding	TAF5L
ENSG00000136811	5	protein_coding	ODF2
ENSG00000137073	5	protein_coding	UBAP2
ENSG00000137824	5	protein_coding	RMDN3
ENSG00000139641	5	protein_coding	ESYT1
ENSG00000140320	5	protein_coding	BAHD1
ENSG00000143157	5	protein_coding	POGK
ENSG00000144580	5	protein_coding	RQCD1
ENSG00000145907	5	protein_coding	G3BP1
ENSG00000146223	5	processed_transcript	RPL7L1
ENSG00000146776	5	protein_coding	ATXN7L1
ENSG00000147224	5	protein_coding	PRPS1
ENSG00000148384	5	protein_coding	INPP5E
ENSG00000149527	5	protein_coding	PLCH2
ENSG00000152022	5	protein_coding	LIX1L
ENSG00000152642	5	protein_coding	GPD1L
ENSG00000154310	5	protein_coding	TNIK
ENSG00000154930	5	processed_transcript	ACSS1
ENSG00000158417	5	protein_coding	EIF5B
ENSG00000160049	5	protein_coding	DFFA
ENSG00000162104	5	protein_coding	ADCY9
ENSG00000165171	5	protein_coding	WBSCR27
ENSG00000167699	5	processed_transcript	GLOD4
ENSG00000169991	5	protein_coding	IFFO2
ENSG00000170004	5	protein_coding	CHD3
ENSG00000171101	5	processed_transcript	SIGLEC17P
ENSG00000171649	5	processed_transcript	ZIK1
ENSG00000174282	5	protein_coding	ZBTB4
ENSG00000174306	5	protein_coding	ZHX3
ENSG00000177728	5	protein_coding	KIAA0195
ENSG00000178199	5	processed_transcript	ZC3H12D
ENSG00000180357	5	protein_coding	ZNF609
ENSG00000181039	5	protein_coding	ANKRD34A
ENSG00000185024	5	protein_coding	BRF1
ENSG00000185920	5	protein_coding	PTCH1
ENSG00000186918	5	protein_coding	ZNF395
ENSG00000189241	5	protein_coding	TSPYL1
ENSG00000196724	5	protein_coding	ZNF418
ENSG00000198286	5	protein_coding	CARD11
ENSG00000198756	5	protein_coding	COLGALT2
ENSG00000206053	5	processed_transcript	HN1L
ENSG00000215256	5	processed_transcript	DHRS4-AS1
ENSG00000225872	5	lincRNA	AC002398.5
ENSG00000239306	5	protein_coding	RBM14
ENSG00000242412	5	processed_transcript	DBIL5P2
ENSG00000244879	5	antisense	GABPB1-AS1
ENSG00000249978	5	TR_V_pseudogene	TRGV7
ENSG00000267006	5	lincRNA	CTC-448F2.4
ENSG00000269481	5	antisense	CTD-2521M24.6
ENSG00000273306	5	antisense	RP11-527J8.1

### Sheet: cluster 6
Row.names	msp.cluster2.outcome.unpad.grp.cut	tx_biotype	gene_name
ENSG00000099958	6	processed_transcript	DERL3
ENSG00000110063	6	protein_coding	DCPS
ENSG00000115884	6	protein_coding	SDC1
ENSG00000132465	6	protein_coding	IGJ
ENSG00000134057	6	protein_coding	CCNB1
ENSG00000135476	6	protein_coding	ESPL1
ENSG00000143603	6	protein_coding	KCNN3
ENSG00000164045	6	protein_coding	CDC25A
ENSG00000167900	6	protein_coding	TK1
ENSG00000168268	6	protein_coding	NT5DC2
ENSG00000170476	6	nonsense_mediated_decay	MZB1
ENSG00000171848	6	protein_coding	RRM2
ENSG00000178445	6	protein_coding	GLDC
ENSG00000183010	6	protein_coding	PYCR1
ENSG00000211598	6	IG_V_gene	IGKV4-1
ENSG00000211625	6	IG_V_gene	IGKV3D-20
ENSG00000211640	6	IG_V_gene	IGLV6-57
ENSG00000211642	6	IG_V_gene	IGLV10-54
ENSG00000211649	6	IG_V_gene	IGLV7-46
ENSG00000211651	6	IG_V_gene	IGLV1-44
ENSG00000211653	6	IG_V_gene	IGLV1-40
ENSG00000211658	6	IG_V_gene	IGLV3-27
ENSG00000211659	6	IG_V_gene	IGLV3-25
ENSG00000211663	6	IG_V_gene	IGLV3-19
ENSG00000211668	6	IG_V_gene	IGLV2-11
ENSG00000211670	6	IG_V_gene	IGLV3-9
ENSG00000211671	6	IG_V_gene	IGLV2-8
ENSG00000211673	6	IG_V_gene	IGLV3-1
ENSG00000211677	6	IG_C_gene	IGLC2
ENSG00000211679	6	IG_C_gene	IGLC3
ENSG00000211892	6	IG_C_gene	IGHG4
ENSG00000211933	6	IG_V_gene	IGHV6-1
ENSG00000211938	6	IG_V_gene	IGHV3-7
ENSG00000211941	6	IG_V_gene	IGHV3-11
ENSG00000211952	6	IG_V_gene	IGHV4-28
ENSG00000211953	6	IG_V_gene	IGHV3-30
ENSG00000211959	6	IG_V_gene	IGHV4-39
ENSG00000211964	6	IG_V_gene	IGHV3-48
ENSG00000211967	6	IG_V_gene	IGHV3-53
ENSG00000211979	6	IG_V_gene	IGHV7-81
ENSG00000224041	6	IG_V_gene	IGKV3D-15
ENSG00000239951	6	IG_V_gene	IGKV3-20
ENSG00000240382	6	IG_V_gene	IGKV1-17
ENSG00000240671	6	IG_V_gene	IGKV1-8
ENSG00000241351	6	IG_V_gene	IGKV3-11
ENSG00000244575	6	IG_V_gene	IGKV1-27
ENSG00000271130	6	IG_V_gene	IGHV3OR16-8

### Sheet: cluster 7
Row.names	msp.cluster2.outcome.unpad.grp.cut	tx_biotype	gene_name
ENSG00000100360	7	protein_coding	IFT27
ENSG00000104814	7	processed_transcript	MAP4K1
ENSG00000111676	7	protein_coding	ATN1
ENSG00000131844	7	nonsense_mediated_decay	MCCC2
ENSG00000136149	7	processed_pseudogene	RPL13AP25
ENSG00000137166	7	protein_coding	FOXP4
ENSG00000139266	7	protein_coding	2009-03-01
ENSG00000147130	7	protein_coding	ZMYM3
ENSG00000147912	7	protein_coding	FBXO10
ENSG00000151065	7	protein_coding	DCP1B
ENSG00000154217	7	protein_coding	PITPNC1
ENSG00000162545	7	protein_coding	CAMK2N1
ENSG00000162894	7	protein_coding	FAIM3
ENSG00000168081	7	protein_coding	PNOC
ENSG00000173436	7	processed_transcript	MINOS1
ENSG00000178464	7	processed_pseudogene	CTD-2192J16.15
ENSG00000185641	7	processed_pseudogene	CTD-2287O16.1
ENSG00000186073	7	protein_coding	C15orf41
ENSG00000204169	7	protein_coding	AGAP7
ENSG00000204576	7	protein_coding	PRR3
ENSG00000210144	7	Mt_tRNA	MT-TY
ENSG00000212802	7	processed_pseudogene	RPL15P3
ENSG00000213315	7	processed_pseudogene	CTD-3035D6.1
ENSG00000213609	7	processed_pseudogene	RP11-170M17.2
ENSG00000214748	7	processed_pseudogene	RP11-332E4.1
ENSG00000223803	7	processed_pseudogene	RPS20P14
ENSG00000225636	7	processed_pseudogene	HNRNPA3P15
ENSG00000226338	7	processed_pseudogene	AC079150.2
ENSG00000228343	7	antisense	RP11-1148L6.5
ENSG00000232573	7	processed_pseudogene	RPL3P4
ENSG00000234175	7	processed_pseudogene	RP11-730A19.9
ENSG00000235437	7	sense_overlapping	RP11-357C3.3
ENSG00000235508	7	processed_pseudogene	RPS2P7
ENSG00000239559	7	processed_pseudogene	RPL37P2
ENSG00000240652	7	processed_pseudogene	RP11-832N8.1
ENSG00000242259	7	nonsense_mediated_decay	C22orf39
ENSG00000259098	7	processed_pseudogene	RP11-603B24.2
ENSG00000260198	7	sense_intronic	RP11-441F2.2
ENSG00000263126	7	lincRNA	CTC-479C5.10
ENSG00000263164	7	lincRNA	RP11-333E1.2
ENSG00000267523	7	antisense	CTD-2537I9.12
ENSG00000270012	7	lincRNA	LL0XNC01-7P3.1

### Sheet: cluster 8
Row.names	msp.cluster2.outcome.unpad.grp.cut	tx_biotype	gene_name
ENSG00000110777	8	protein_coding	POU2AF1
ENSG00000211632	8	IG_V_gene	IGKV3D-11
ENSG00000211669	8	IG_V_gene	IGLV3-10
ENSG00000211896	8	IG_C_gene	IGHG1
ENSG00000211897	8	IG_C_gene	IGHG3
ENSG00000211934	8	IG_V_gene	IGHV1-2
ENSG00000211937	8	IG_V_gene	IGHV2-5
ENSG00000211939	8	IG_V_gene	IGHV1-8
ENSG00000211945	8	IG_V_gene	IGHV1-18
ENSG00000211955	8	IG_V_gene	IGHV3-33
ENSG00000211956	8	IG_V_gene	IGHV4-34
ENSG00000211976	8	IG_V_gene	IGHV3-73
ENSG00000214050	8	nonsense_mediated_decay	FBXO16
ENSG00000223350	8	IG_V_gene	IGLV9-49
ENSG00000231475	8	IG_V_gene	IGHV4-31
ENSG00000239855	8	IG_V_gene	IGKV1-6
ENSG00000243742	8	processed_transcript	RPLP0P2
ENSG00000244437	8	IG_V_gene	IGKV3-15
ENSG00000253274	8	IG_V_pseudogene	IGHV1-67
ENSG00000259490	8	IG_V_gene	IGHV3OR15-7
ENSG00000259772	8	lincRNA	RP11-16E12.2

### Sheet: cluster 9
Row.names	msp.cluster2.outcome.unpad.grp.cut	tx_biotype	gene_name
ENSG00000145002	9	protein_coding	FAM86B2
ENSG00000153246	9	processed_transcript	PLA2R1
ENSG00000156414	9	protein_coding	TDRD9
ENSG00000163884	9	protein_coding	KLF15
ENSG00000165949	9	protein_coding	IFI27
ENSG00000166831	9	protein_coding	RBPMS2
ENSG00000168542	9	protein_coding	COL3A1
ENSG00000170160	9	processed_transcript	CCDC144A
ENSG00000173213	9	protein_coding	RP11-683L23.1
ENSG00000173876	9	protein_coding	TUBB8
ENSG00000186907	9	protein_coding	RTN4RL2
ENSG00000188933	9	processed_transcript	USP32P1
ENSG00000189182	9	protein_coding	KRT77
ENSG00000206549	9	protein_coding	PRSS50
ENSG00000211637	9	IG_V_gene	IGLV4-69
ENSG00000211940	9	IG_V_gene	IGHV3-9
ENSG00000213205	9	processed_pseudogene	STRADBP1
ENSG00000229205	9	lincRNA	LINC00200
ENSG00000241244	9	IG_V_gene	IGKV1D-16
ENSG00000249234	9	antisense	RP11-452J21.2
ENSG00000263503	9	processed_pseudogene	RP11-707O23.5
