## Supplementary Table S4 for "Transcriptional profiles predict treatment outcome in patients with tuberculosis and diabetes at diagnosis and at two weeks after initiation of anti-tuberculosis treatment"

### Sheet: cluster 1
Supplementary Table S4. Gene identities in each cluster - South Africa and Indonesia
Row.names	msp.cluster.outcome.grp	tx_biotype	gene_name
ENSG00000006756	1	protein_coding	ARSD
ENSG00000012223	1	protein_coding	LTF
ENSG00000034713	1	protein_coding	GABARAPL2
ENSG00000087116	1	protein_coding	ADAMTS2
ENSG00000096060	1	protein_coding	FKBP5
ENSG00000112335	1	protein_coding	SNX3
ENSG00000120899	1	protein_coding	PTK2B
ENSG00000122025	1	protein_coding	FLT3
ENSG00000129038	1	nonsense_mediated_decay	LOXL1
ENSG00000132677	1	retained_intron	RHBG
ENSG00000134470	1	protein_coding	IL15RA
ENSG00000143162	1	processed_transcript	CREG1
ENSG00000143545	1	protein_coding	RAB13
ENSG00000155659	1	protein_coding	VSIG4
ENSG00000158887	1	nonsense_mediated_decay	MPZ
ENSG00000165959	1	protein_coding	CLMN
ENSG00000166523	1	protein_coding	CLEC4E
ENSG00000169896	1	protein_coding	ITGAM
ENSG00000169902	1	protein_coding	TPST1
ENSG00000185339	1	protein_coding	TCN2
ENSG00000186205	1	protein_coding	MARC1
ENSG00000211664	1	IG_V_gene	IGLV2-18
ENSG00000213903	1	protein_coding	LTB4R
ENSG00000223914	1	lincRNA	AC079630.2
ENSG00000237781	1	antisense	RP11-54A4.2
ENSG00000255221	1	protein_coding	CARD17

### Sheet: cluster 2
Row.names	msp.cluster.outcome.grp	tx_biotype	gene_name
ENSG00000007312	2	protein_coding	CD79B
ENSG00000076604	2	protein_coding	TRAF4
ENSG00000095585	2	protein_coding	BLNK
ENSG00000103647	2	protein_coding	CORO2B
ENSG00000105369	2	protein_coding	CD79A
ENSG00000110987	2	protein_coding	BCL7A
ENSG00000119866	2	protein_coding	BCL11A
ENSG00000132185	2	protein_coding	FCRLA
ENSG00000157734	2	retained_intron	SNX22
ENSG00000167483	2	protein_coding	FAM129C
ENSG00000168081	2	protein_coding	PNOC
ENSG00000196092	2	protein_coding	PAX5
ENSG00000204252	2	protein_coding	HLA-DOA
ENSG00000269404	2	protein_coding	SPIB

### Sheet: cluster 3
Row.names	msp.cluster.outcome.grp	tx_biotype	gene_name
ENSG00000011275	3	protein_coding	RNF216
ENSG00000067840	3	protein_coding	PDZD4
ENSG00000088808	3	nonsense_mediated_decay	PPP1R13B
ENSG00000089737	3	retained_intron	DDX24
ENSG00000100445	3	retained_intron	SDR39U1
ENSG00000102226	3	protein_coding	USP11
ENSG00000106351	3	nonsense_mediated_decay	AGFG2
ENSG00000107742	3	protein_coding	SPOCK2
ENSG00000112685	3	protein_coding	EXOC2
ENSG00000126351	3	protein_coding	THRA
ENSG00000130299	3	protein_coding	GTPBP3
ENSG00000140474	3	protein_coding	ULK3
ENSG00000152022	3	protein_coding	LIX1L
ENSG00000163820	3	protein_coding	FYCO1
ENSG00000169239	3	protein_coding	CA5B
ENSG00000170160	3	processed_transcript	CCDC144A
ENSG00000171101	3	processed_transcript	SIGLEC17P
ENSG00000176771	3	protein_coding	NCKAP5
ENSG00000179588	3	protein_coding	ZFPM1
ENSG00000183431	3	protein_coding	SF3A3
ENSG00000184205	3	retained_intron	TSPYL2
ENSG00000185920	3	protein_coding	PTCH1
ENSG00000196220	3	protein_coding	SRGAP3
ENSG00000215475	3	protein_coding	SIAH3
ENSG00000267786	3	lincRNA	AF038458.3

### Sheet: cluster 4
Row.names	msp.cluster.outcome.grp	tx_biotype	gene_name
ENSG00000050130	4	protein_coding	JKAMP
ENSG00000054967	4	protein_coding	RELT
ENSG00000065615	4	protein_coding	CYB5R4
ENSG00000070831	4	protein_coding	CDC42
ENSG00000077721	4	protein_coding	UBE2A
ENSG00000082996	4	protein_coding	RNF13
ENSG00000083937	4	protein_coding	CHMP2B
ENSG00000087237	4	protein_coding	CETP
ENSG00000092036	4	protein_coding	HAUS4
ENSG00000099985	4	protein_coding	OSM
ENSG00000100055	4	protein_coding	CYTH4
ENSG00000100938	4	protein_coding	GMPR2
ENSG00000111729	4	protein_coding	CLEC4A
ENSG00000115091	4	protein_coding	ACTR3
ENSG00000118518	4	protein_coding	RNF146
ENSG00000125538	4	protein_coding	IL1B
ENSG00000135363	4	retained_intron	LMO2
ENSG00000138613	4	protein_coding	APH1B
ENSG00000140749	4	protein_coding	IGSF6
ENSG00000144848	4	protein_coding	ATG3
ENSG00000145365	4	protein_coding	TIFA
ENSG00000146416	4	protein_coding	AIG1
ENSG00000149573	4	protein_coding	MPZL2
ENSG00000152804	4	protein_coding	HHEX
ENSG00000156642	4	protein_coding	NPTN
ENSG00000159110	4	protein_coding	IFNAR2
ENSG00000162704	4	protein_coding	ARPC5
ENSG00000163563	4	protein_coding	MNDA
ENSG00000165672	4	protein_coding	PRDX3
ENSG00000166900	4	protein_coding	STX3
ENSG00000170837	4	protein_coding	GPR27
ENSG00000174125	4	processed_transcript	TLR1
ENSG00000179978	4	unprocessed_pseudogene	RP11-1319K7.1
ENSG00000182782	4	protein_coding	HCAR2
ENSG00000184557	4	protein_coding	SOCS3
ENSG00000198189	4	protein_coding	HSD17B11
ENSG00000198355	4	protein_coding	PIM3
ENSG00000198814	4	protein_coding	GK
ENSG00000223380	4	processed_transcript	SEC22B
ENSG00000229644	4	protein_coding	NAMPTL
ENSG00000232254	4	unprocessed_pseudogene	CSF2RBP1
ENSG00000233030	4	antisense	RP11-196G18.3
ENSG00000233077	4	lincRNA	RP11-290F20.2
ENSG00000236438	4	lincRNA	FAM157A
ENSG00000241886	4	sense_intronic	RP11-242C19.2
ENSG00000251442	4	lincRNA	LINC01094
ENSG00000255398	4	protein_coding	HCAR3

### Sheet: cluster 5
Row.names	msp.cluster.outcome.grp	tx_biotype	gene_name
ENSG00000095203	5	protein_coding	EPB41L4B
ENSG00000104044	5	protein_coding	OCA2
ENSG00000104901	5	protein_coding	DKKL1
ENSG00000139287	5	protein_coding	TPH2
ENSG00000153246	5	processed_transcript	PLA2R1
ENSG00000178752	5	retained_intron	FAM132B
ENSG00000179277	5	processed_pseudogene	MEIS3P1
ENSG00000211637	5	IG_V_gene	IGLV4-69
ENSG00000240382	5	IG_V_gene	IGKV1-17
ENSG00000248874	5	nonsense_mediated_decay	C5orf17
ENSG00000267330	5	lincRNA	AC131056.5

### Sheet: cluster 6
Row.names	msp.cluster.outcome.grp	tx_biotype	gene_name
ENSG00000105419	6	retained_intron	MEIS3
ENSG00000228981	6	processed_pseudogene	RP11-364L4.1
ENSG00000262539	6	processed_pseudogene	RP11-259G18.3
ENSG00000263503	6	processed_pseudogene	RP11-707O23.5

### Sheet: cluster 7
Row.names	msp.cluster.outcome.grp.cut	tx_biotype	gene_name
ENSG00000126787	7	protein_coding	DLGAP5
ENSG00000148773	7	protein_coding	MKI67
ENSG00000164045	7	protein_coding	CDC25A
ENSG00000171848	7	protein_coding	RRM2

### Sheet: cluster 8
Row.names	msp.cluster.outcome.grp.cut	tx_biotype	gene_name
ENSG00000130590	8	protein_coding	SAMD10
ENSG00000171453	8	protein_coding	POLR1C
ENSG00000198995	8	miRNA	MIR340
ENSG00000211848	8	TR_J_gene	TRAJ41
ENSG00000226338	8	processed_pseudogene	AC079150.2
ENSG00000240002	8	processed_pseudogene	YBX1P3
ENSG00000267852	8	antisense	CTB-133G6.2

### Sheet: cluster 9
Row.names	msp.cluster.outcome.grp.cut	tx_biotype	gene_name
ENSG00000211663	9	IG_V_gene	IGLV3-19
ENSG00000211669	9	IG_V_gene	IGLV3-10
ENSG00000211892	9	IG_C_gene	IGHG4
ENSG00000211897	9	IG_C_gene	IGHG3
ENSG00000211939	9	IG_V_gene	IGHV1-8
ENSG00000211945	9	IG_V_gene	IGHV1-18
ENSG00000211976	9	IG_V_gene	IGHV3-73
ENSG00000223350	9	IG_V_gene	IGLV9-49
ENSG00000231475	9	IG_V_gene	IGHV4-31
ENSG00000259490	9	IG_V_gene	IGHV3OR15-7
