## Supplementary Table S5 for "Transcriptional profiles predict treatment outcome in patients with tuberculosis and diabetes at diagnosis and at two weeks after initiation of anti-tuberculosis treatment"

### Sheet: UNPAD
Supplementary Table S5. Modular analysis
All genes which were found to be significantly differentially expressed between good and poor outcome in MSP analysis were used as foreground against all genes in modular anlaysis using tmod (Hgtest)
Results are UNPAD and SUN samples
b: number of genes from given module in fg set
B: number of genes from the module in bg set
n: size of fg set
N: size of bg set
E: Enrichment, calculated as (b/n)/(B/N)
Indonesia
Gene.cluster.ID	Title	b	B	n	N	E	P.Value	adj.P.Val
LI.M47.0	enriched in B cells (I)	14	48	395	24420	18.0316	1.95452e-14	6.76264e-12
LI.M156.1	plasma cells, immunoglobulins	10	22	395	24420	28.1013	5.95488e-13	1.03019e-10
LI.M156.0	plasma cells & B cells, immunoglobulins	11	32	395	24420	21.2516	1.6429e-12	1.89481e-10
LI.M47.1	enriched in B cells (II)	11	35	395	24420	19.43	5.08642e-12	4.39976e-10
LI.M37.0	immune activation - generic cluster	25	331	395	24420	4.66939	2.15931e-10	1.49424e-08
LI.M69	enriched in B cells (VI)	8	20	395	24420	24.7291	4.64187e-10	2.67681e-08
LI.M81	enriched in myeloid cells and monocytes	9	35	395	24420	15.8973	3.37026e-09	1.66587e-07
LI.S2	B cell surface signature	11	95	395	24420	7.15843	3.99521e-07	1.72793e-05
LI.M37.1	enriched in neutrophils (I)	8	51	395	24420	9.69769	1.51395e-06	5.82028e-05
LI.M47.2	enriched in B cells (III)	6	25	395	24420	14.8375	2.35406e-06	8.14506e-05
LI.M16	TLR and inflammatory signaling	7	46	395	24420	9.40782	8.53809e-06	0.000268562
LI.M47.3	enriched in B cells (IV)	4	15	395	24420	16.4861	7.99078e-05	0.00230401
LI.S4	Monocyte surface signature	8	91	395	24420	5.43497	0.000115181	0.00306559
LI.M102	TBA	3	7	395	24420	26.4955	0.000140072	0.00346178
LI.M118.0	enriched in monocytes (IV)	6	57	395	24420	6.50766	0.000311912	0.00701639
LI.M11.1	blood coagulation	4	21	395	24420	11.7758	0.000324458	0.00701639
LI.M33	inflammatory response	3	11	395	24420	16.8608	0.000629237	0.0128068
LI.M55	TBA	3	12	395	24420	15.4557	0.000828945	0.0159342
LI.M1.0	integrin cell surface interactions (I)	4	27	395	24420	9.15893	0.000881284	0.0160486
LI.M11.0	enriched in monocytes (II)	10	188	395	24420	3.28845	0.00102126	0.0175429
LI.M199	platelet activation & blood coagulation	3	13	395	24420	14.2668	0.00106475	0.0175429
LI.M4.10	cell cycle (II)	3	14	395	24420	13.2477	0.00133894	0.0210579
LI.M51	cell adhesion	4	34	395	24420	7.27327	0.00213046	0.0320496
LI.M64	enriched in activated dendritic cells/monocytes	3	17	395	24420	10.9099	0.00241289	0.0347858

### Sheet: SUN
South Africa
Gene.cluster.ID	Title	b	B	n	N	E	P.Value	adj.P.Val
LI.M47.0	enriched in B cells (I)	31	48	227	24420	69.4769	4.59905e-52	1.59127e-49
LI.M69	enriched in B cells (VI)	16	20	227	24420	86.0617	8.52556e-30	1.47492e-27
LI.M47.1	enriched in B cells (II)	16	35	227	24420	49.1781	6.31995e-24	7.28901e-22
LI.M4.1	cell cycle (I)	23	145	227	24420	17.064	7.0112e-22	6.06469e-20
LI.M4.0	cell cycle and transcription	30	332	227	24420	9.72082	5.95726e-21	4.12242e-19
LI.S2	B cell surface signature	19	95	227	24420	21.5154	2.81166e-20	1.62139e-18
LI.M156.0	plasma cells & B cells, immunoglobulins	11	32	227	24420	36.9796	3.81574e-15	1.88606e-13
LI.M37.0	immune activation - generic cluster	19	331	227	24420	6.17512	3.3288e-10	1.43971e-08
LI.M46	cell division stimulated CD4+ T cells	7	27	227	24420	27.8904	4.14472e-09	1.59341e-07
LI.M103	cell cycle (III)	8	51	227	24420	16.8748	2.22455e-08	7.69695e-07
LI.M102	TBA	4	7	227	24420	61.4726	2.49003e-07	7.83228e-06
LI.M62.0	T & B cell development, activation	6	38	227	24420	16.9859	1.30017e-06	3.74882e-05
LI.M57	immuregulation - monocytes, T and B cells	4	11	227	24420	39.1189	2.27996e-06	5.63475e-05
LI.M123	enriched in B cell differentiation	4	11	227	24420	39.1189	2.27996e-06	5.63475e-05
LI.M47.2	enriched in B cells (III)	5	25	227	24420	21.5154	3.03186e-06	6.9935e-05
LI.M4.4	mitotic cell cycle - DNA replication	5	30	227	24420	17.9295	7.82987e-06	0.000169321
LI.M6	mitotic cell division	5	32	227	24420	16.8089	1.08982e-05	0.00022181
LI.M4.9	mitotic cell cycle in stimulated CD4 T cells	4	16	227	24420	26.8943	1.21227e-05	0.000233025
LI.M4.2	PLK1 signaling events	5	34	227	24420	15.8202	1.48326e-05	0.00027011
LI.M80	TBA	4	19	227	24420	22.6478	2.52576e-05	0.000436956
LI.M83	enriched in naive and memory B cells	3	10	227	24420	32.2731	9.06468e-05	0.00149351
LI.M4.12	C-MYC transcriptional network	3	12	227	24420	26.8943	0.000163914	0.00257792
LI.M15	Ran mediated mitosis	3	13	227	24420	24.8255	0.000211628	0.00318362
LI.S8	Naive B cell surface signature	4	33	227	24420	13.0396	0.000240781	0.00347126
LI.M4.10	cell cycle (II)	3	14	227	24420	23.0522	0.000267499	0.00370219
LI.M4.5	mitotic cell cycle in stimulated CD4 T cells	4	35	227	24420	12.2945	0.000303647	0.00404085
LI.M60	lymphocyte generic cluster	3	17	227	24420	18.9842	0.000489533	0.00604923
LI.M134	Membrane, ER proteins	3	17	227	24420	18.9842	0.000489533	0.00604923
LI.M8	E2F transcription factor network	3	18	227	24420	17.9295	0.000583422	0.00696083
LI.M4.7	mitotic cell cycle	3	21	227	24420	15.3682	0.000931562	0.010744
LI.M115	cytokines - recepters cluster	2	9	227	24420	23.906	0.00296669	0.0331121
LI.M97	enriched for SMAD2/3 signaling	2	10	227	24420	21.5154	0.0036857	0.038644
LI.M178	enriched for promoter motif NATCACGTGAY (putative SREBF1 targets)	2	10	227	24420	21.5154	0.0036857	0.038644
LI.M58	B cell development/activation	2	11	227	24420	19.5595	0.00447724	0.0455625

### Sheet: combined
South Africa and Indonesia
Gene.cluster.ID	Title	b	B	n	N	E	P.Value	adj.P.Val
LI.M47.0	enriched in B cells (I)	8	48	148	24420	27.5	4.62432e-10	1.60002e-07
LI.M47.1	enriched in B cells (II)	7	35	148	24420	33	1.5189e-09	2.6277e-07
LI.M47.2	enriched in B cells (III)	4	25	148	24420	26.4	1.48407e-05	0.00171162
LI.M4.0	cell cycle and transcription	9	332	148	24420	4.47289	0.00019961	0.0172663
LI.M118.0	enriched in monocytes (IV)	4	57	148	24420	11.5789	0.000398702	0.0275902
LI.M102	TBA	2	7	148	24420	47.1429	0.000751035	0.0433097
